# Exploring the extracellular transcriptome in seminal plasma for non-invasive prostate cancer diagnosis

**DOI:** 10.1101/2021.05.11.21256306

**Authors:** Eva Hulstaert, Annelien Morlion, Justine Nuytens, Giovanni Ponti, Monia Maccaferri, Susan Lau, Eleftherios Diamandis, Jarvi Keith, Ioannis Prassas, Nicolaas Lumen, Pieter Mestdagh, Jo Vandesompele

## Abstract

A diagnostic non-invasive biomarker test for prostate cancer at an early stage, with high sensitivity and specificity, would improve diagnostic decision making. Extracellular RNAs present in seminal plasma might contain biomarker potential for the accurate detection of clinically significant prostate cancer. So far, the extracellular messenger RNA (mRNA) profile of seminal plasma has not been interrogated for its biomarker potential in the context of prostate cancer. Here, we investigate the mRNA transcriptome in seminal plasma samples obtained from prostate cancer patients (n=25), patients with benign prostate hyperplasia (n=26) and individuals without prostatic disease (n=6). Seminal plasma harbors a complex mRNA repertoire that reflects prostate as its tissue of origin. The endogenous RNA content is higher in the prostate cancer samples compared to the control samples. Prostate cancer antigen 3 (PCA3), a long non-coding RNA with prostate cancer-specific overexpression, and ATP-binding cassette transporter 1 (ABCA1), known to be involved in the prostate cancer pathogenesis, were more abundant in the prostate cancer group. In addition, twelve high confidence fusion transcripts could be detected in prostate cancer samples, including the bona-fide prostate cancer fusion transcript TMPRSS2-ERG. Our findings provide proof-of-principle that the extracellular transcriptome of seminal plasma can reveal information of an underlying prostate cancer.
