## Supplemental Table 1 for "Exploring the extracellular transcriptome in seminal plasma for non-invasive prostate cancer diagnosis"

### Sheet: Sequin spikes
Sequin spike-in RNA controls (n=76) during RNA isolation. For each Sequin spike-in, the ID and stock concentration is shown.
Sequin spike-in ID	concentration (attomoles/µL)
R1_101	15.106
R1_102	15.106
R1_103	966.797
R1_11	1933.59
R1_12	0.472
R1_13	120.85
R1_14	483.398
R1_21	0.059
R1_22	483.398
R1_23	30.212
R1_24	0.059
R1_31	241.699
R1_32	60.425
R1_33	120.85
R1_41	120.85
R1_42	0.472
R1_43	0.944
R1_51	0.059
R1_52	0.944
R1_53	0.236
R1_61	7.553
R1_62	3.777
R1_63	0.236
R1_71	30.212
R1_72	1.888
R1_73	241.699
R1_81	0.472
R1_82	0.236
R1_83	0.944
R1_91	30.212
R1_92	120.85
R1_93	0.118
R2_1	0.944
R2_105	0.118
R2_115	0.118
R2_116	3.739
R2_117	60.425
R2_14	966.797
R2_140	60.425
R2_143	0.472
R2_150	966.797
R2_151	1.888
R2_152	0.118
R2_153	0.944
R2_154	1933.59
R2_19	15.106
R2_20	0.472
R2_24	15.106
R2_26	60.425
R2_27	7.553
R2_28	60.425
R2_32	30.212
R2_33	0.059
R2_37	0.236
R2_38	483.398
R2_41	241.699
R2_42	483.398
R2_45	15.106
R2_46	241.699
R2_47	0.118
R2_53	120.85
R2_54	0.236
R2_55	1.888
R2_57	7.553
R2_59	7.553
R2_6	483.398
R2_60	7.553
R2_63	1.888
R2_65	966.797
R2_67	3.777
R2_68	3.777
R2_7	966.797
R2_71	3.777
R2_72	1933.59
R2_73	1.888
R2_76	0.059

### Sheet: ERCC spikes
ERCC spike-in RNA controls during library preparation (n=92). For each ERCC spike-in, the ID and stock concentration is shown.
ERCC spike-in ID	concentration (attomoles/µL)
ERCC-00130	30000
ERCC-00004	7500
ERCC-00136	1875
ERCC-00108	937.5
ERCC-00116	468.75
ERCC-00092	234.38
ERCC-00095	117.19
ERCC-00131	117.19
ERCC-00062	58.59
ERCC-00019	29.3
ERCC-00144	29.3
ERCC-00170	14.65
ERCC-00154	7.32
ERCC-00085	7.32
ERCC-00028	3.66
ERCC-00033	1.83
ERCC-00134	1.83
ERCC-00147	0.92
ERCC-00097	0.46
ERCC-00156	0.46
ERCC-00123	0.23
ERCC-00017	0.11
ERCC-00083	0.03
ERCC-00096	15000
ERCC-00171	3750
ERCC-00009	937.5
ERCC-00042	468.75
ERCC-00060	234.38
ERCC-00035	117.19
ERCC-00025	58.59
ERCC-00051	58.59
ERCC-00053	29.3
ERCC-00148	14.65
ERCC-00126	14.65
ERCC-00034	7.32
ERCC-00150	3.66
ERCC-00067	3.66
ERCC-00031	1.83
ERCC-00109	0.92
ERCC-00073	0.92
ERCC-00158	0.46
ERCC-00104	0.23
ERCC-00142	0.23
ERCC-00138	0.11
ERCC-00117	0.06
ERCC-00075	0.01
ERCC-00074	15000
ERCC-00113	3750
ERCC-00145	937.5
ERCC-00111	468.75
ERCC-00076	234.38
ERCC-00044	117.19
ERCC-00162	58.59
ERCC-00071	58.59
ERCC-00084	29.3
ERCC-00099	14.65
ERCC-00054	14.65
ERCC-00157	7.32
ERCC-00143	3.66
ERCC-00039	3.66
ERCC-00058	1.83
ERCC-00120	0.92
ERCC-00040	0.92
ERCC-00164	0.46
ERCC-00024	0.23
ERCC-00016	0.23
ERCC-00012	0.11
ERCC-00098	0.06
ERCC-00057	0.01
ERCC-00002	15000
ERCC-00046	3750
ERCC-00003	937.5
ERCC-00043	468.75
ERCC-00022	234.38
ERCC-00112	117.19
ERCC-00165	58.59
ERCC-00079	58.59
ERCC-00078	29.3
ERCC-00163	14.65
ERCC-00059	14.65
ERCC-00160	7.32
ERCC-00014	3.66
ERCC-00077	3.66
ERCC-00069	1.83
ERCC-00137	0.92
ERCC-00013	0.92
ERCC-00168	0.46
ERCC-00041	0.23
ERCC-00081	0.23
ERCC-00086	0.11
ERCC-00061	0.06
ERCC-00048	0.01
