## Supplemental Table 2 for "Exploring the extracellular transcriptome in seminal plasma for non-invasive prostate cancer diagnosis"

### Sheet: demographics_reads
Supplemental table 2. Demographics and clinical characteristics of the patients. Per sample the number of total reads sequenced (totalreads_fastqfile), the total reads after quality control and after adapter trimming (totalreads_afterQC_afteradaptertrimming) and the total reads after PCR duplicate removal (totalreads_afterdeduplication) is provided.
sample	type	long_type	age	vasectomy	PSA	Gleason_short	Gleason_long	collection_center	included	reason_exclusion	totalreads_fastqfile	totalreads_afterQC_afteradaptertrimming	totalreads_afterdeduplication	percentage_PCRduplicates
RNA009820	control	control	60-65	NA	NA	NA	NA	Italy	yes	NA	15690040	12772487	5233117	59.0282
RNA009823	PCA	PCA	70-75	NA	10.58	6	3+3	Italy	no	less_than_500000reads_after_deduplication	13219059	10245990	397418	96.1212
RNA009824	control	control	60-65	NA	NA	NA	NA	Italy	yes	NA	12792302	10100921	565686	94.3997
RNA009825	control	BPH	65-70	NA	2.1	NA	NA	Italy	yes	NA	15015226	12044087	1771893	85.2883
RNA009826	control	control	55-60	NA	NA	NA	NA	Italy	yes	NA	11007329	8756304	747647	91.4616
RNA009827	PCA	PCA	NA	NA	8.4	NA	NA	Italy	no	less_than_500000reads_after_deduplication	11309193	8920949	122650	98.6251
RNA009828	control	BPH	50-55	NA	5.77	NA	NA	Italy	yes	NA	15285099	12600977	1282350	89.8234
RNA009830	control	BPH	55-60	NA	5.4	NA	NA	Italy	yes	NA	14254069	11981087	1560537	86.975
RNA009831	control	control	65-70	NA	NA	NA	NA	Italy	no	less_than_500000reads_after_deduplication	12178570	9972412	429861	95.6895
RNA009832	control	BPH	65-70	NA	4.88	NA	NA	Italy	no	less_than_500000reads_after_deduplication	11561417	9693031	478166	95.0669
RNA009833	control	control	55-60	NA	NA	NA	NA	Italy	no	less_than_500000reads_after_deduplication	12706755	10286821	280605	97.2722
RNA009834	control	BPH	55-60	NA	5.3	NA	NA	Italy	no	less_than_500000reads_after_deduplication	18200963	13958925	394095	97.1768
RNA009835	control	BPH	60-65	NA	7.37	NA	NA	Italy	yes	NA	11593494	9603563	997664	89.6115
RNA009836	control	BPH	65-70	NA	3	NA	NA	Italy	yes	NA	14903789	12478817	1087365	91.2863
RNA009837	control	BPH	45-50	NA	4.19	NA	NA	Italy	yes	NA	13294786	10053488	1327060	86.8
RNA009838	control	control	55-60	NA	NA	NA	NA	Italy	yes	NA	12730641	10572356	3869913	63.3959
RNA009839	PCA	PCA	65-70	NA	31	7	4+3	Italy	yes	NA	14394030	12024166	795726	93.3823
RNA009840	control	BPH	65-70	NA	4.55	NA	NA	Italy	no	no_library_on_fragment_analyzer	NA	NA	NA	NA
RNA009841	control	control	55-60	NA	NA	NA	NA	Italy	no	no_library_on_fragment_analyzer	NA	NA	NA	NA
RNA009842	control	BPH	60-65	NA	4.42	NA	NA	Italy	no	no_library_on_fragment_analyzer	NA	NA	NA	NA
RNA009843	control	BPH	65-70	NA	6.7	NA	NA	Italy	no	no_library_on_fragment_analyzer	NA	NA	NA	NA
RNA009844	PCA	PCA	65-70	NA	6.5	6	3+3	Italy	no	no_library_on_fragment_analyzer	NA	NA	NA	NA
RNA009845	control	BPH	55-60	NA	4.25	NA	NA	Italy	yes	NA	16304883	13518771	951478	92.9618
RNA009847	PCA	PCA	70-75	NA	12.66	6	3+3	Italy	no	less_than_500000reads_after_deduplication	9767437	7753545	137035	98.2326
RNA009848	PCA	PCA	55-60	NA	6.89	6	3+3	Italy	yes	NA	20600136	17052438	7186386	57.8571
RNA009849	control	control	65-70	NA	NA	NA	NA	Italy	no	no_library_on_fragment_analyzer	NA	NA	NA	NA
RNA009850	PCA	PCA	70-75	NA	4.73	6	3+3	Italy	no	less_than_500000reads_after_deduplication	16381256	13391657	354800	97.3506
RNA009851	PCA	PCA	60-65	NA	9.88	8	4+4	Belgium	yes	NA	16465183	13571878	2825063	79.1844
RNA009852	control	BPH	60-65	NA	6.87	NA	NA	Italy	yes	NA	25629527	19442243	527301	97.2879
RNA009853	control	BPH	50-55	NA	7.52	NA	NA	Italy	no	less_than_500000reads_after_deduplication	18807686	13359681	245748	98.1605
RNA009854	control	BPH	60-65	NA	4.52	NA	NA	Italy	no	less_than_500000reads_after_deduplication	13531711	10852988	197160	98.1834
RNA009855	control	BPH	60-65	NA	4.13	NA	NA	Italy	yes	NA	13119183	10387332	5092347	50.9754
RNA009856	control	BPH	55-60	NA	4.14	NA	NA	Italy	yes	NA	11890810	9136664	921151	89.9181
RNA009857	PCA	PCA	55-60	NA	18	7	3+4	Italy	no	less_than_500000reads_after_deduplication	13673948	11057780	167403	98.4861
RNA009859	control	BPH	65-70	NA	6	NA	NA	Italy	yes	NA	15273924	12079124	2817279	76.6765
RNA009860	control	control	50-55	NA	NA	NA	NA	Italy	no	no_library_on_fragment_analyzer	NA	NA	NA	NA
RNA009861	PCA	PCA	NA	NA	5	NA	NA	Italy	no	less_than_100Sequin	7232073	5069096	767351	84.8622
RNA009862	control	control	45-50	NA	NA	NA	NA	Italy	no	no_library_on_fragment_analyzer	NA	NA	NA	NA
RNA009863	control	control	65-70	NA	NA	NA	NA	Italy	yes	NA	17530896	14272102	5420694	62.019
RNA009864	PCA	PCA	70-75	NA	6.7	6	3+3	Italy	yes	NA	13667771	11103681	1592442	85.6584
RNA009865	control	control	65-70	NA	NA	NA	NA	Italy	no	less_than_500000reads_after_deduplication	12372678	9751991	191451	98.0368
RNA009866	control	control	60-65	NA	NA	NA	NA	Italy	no	less_than_500000reads_after_deduplication	15068388	11719486	476121	95.9374
RNA009867	control	BPH	60-65	NA	4.8	NA	NA	Italy	no	no_library_on_fragment_analyzer	NA	NA	NA	NA
RNA009868	PCA	PCA	65-70	NA	12.12	6	3+3	Italy	yes	NA	13728013	10832422	668789	93.826
RNA009869	control	BPH	50-55	NA	3.89	NA	NA	Italy	no	no_library_on_fragment_analyzer	NA	NA	NA	NA
RNA009870	PCA	PCA	70-75	NA	6.18	6	3+3	Italy	no	less_than_500000reads_after_deduplication	16442223	11218709	351977	96.8626
RNA009871	control	control	55-60	NA	NA	NA	NA	Italy	yes	NA	16986149	13786479	5047632	63.3871
RNA009872	PCA	PCA	70-75	NA	6.14	8	5+4	Italy	no	no_library_on_fragment_analyzer	NA	NA	NA	NA
RNA009873	control	BPH	60-65	NA	5	NA	NA	Italy	yes	NA	20485961	16653601	6649664	60.0707
RNA009874	control	BPH	55-60	NA	4.9	NA	NA	Italy	no	no_library_on_fragment_analyzer	NA	NA	NA	NA
RNA009875	control	BPH	55-60	NA	4.77	NA	NA	Italy	no	less_than_500000reads_after_deduplication	14395581	10854112	409492	96.2273
RNA009876	PCA	PCA	55-60	NA	14	7	4+3	Italy	no	no_library_on_fragment_analyzer	NA	NA	NA	NA
RNA009877	PCA	PCA	70-75	NA	5.37	6	3+3	Italy	yes	NA	13099761	10467898	1068259	89.7949
RNA009878	control	BPH	65-70	NA	9.5	NA	NA	Italy	no	no_library_on_fragment_analyzer	NA	NA	NA	NA
RNA009880	PCA	PCA	60-65	NA	16.6	7	3+4	Belgium	yes	NA	21014187	15705590	736273	95.312
RNA009881	PCA	PCA	70-75	NA	10.44	7	3+4	Italy	no	no_library_on_fragment_analyzer	NA	NA	NA	NA
RNA009882	control	control	55-60	NA	NA	NA	NA	Italy	no	no_library_on_fragment_analyzer	NA	NA	NA	NA
RNA009883	control	control	60-65	NA	NA	NA	NA	Italy	no	no_library_on_fragment_analyzer	NA	NA	NA	NA
RNA014183	control	BPH	55-60	y	4.9	NA	NA	Canada	no	less_than_500000reads_after_deduplication	18327273	16331474	280027	98.2854
RNA014184	control	BPH	55-60	y	6.26	NA	NA	Canada	yes	NA	18841103	16822219	6673848	60.3272
RNA014185	PCA	PCA	60-65	?	9.2	6	6 > 7	Canada	yes	NA	19952557	18114238	5774143	68.1237
RNA014186	control	BPH	55-60	n	9.34	NA	NA	Canada	yes	NA	15467746	13955489	1008796	92.7713
RNA014187	PCA	PCA	55-60	n	NA	7	3+4	Canada	no	less_than_500000reads_after_deduplication	17966353	16076683	205523	98.7216
RNA014188	PCA	PCA	60-65	n	4.32	6	6	Canada	no	less_than_500000reads_after_deduplication	15269324	13863826	321107	97.6839
RNA014189	control	BPH	40-45	n	0.95	NA	NA	Canada	yes	NA	14747127	13352096	2380777	82.1693
RNA014190	control	BPH	60-65	n	6	NA	NA	Canada	no	less_than_500000reads_after_deduplication	7258297	6198923	304474	95.0883
RNA014191	PCA	PCA	60-65	n	5.7	6	6	Canada	no	less_than_500000reads_after_deduplication	6908206	5654833	248151	95.6117
RNA014192	PCA	PCA	60-65	y	3.19	7	3+4	Canada	yes	NA	17499026	15728429	5534405	64.8127
RNA014193	PCA	PCA	75-80	n	3.78	6	6	Canada	no	no_library_on_fragment_analyzer	NA	NA	NA	NA
RNA014194	control	BPH	60-65	y	11	NA	NA	Canada	no	less_than_500000reads_after_deduplication	13735014	12354007	203168	98.3554
RNA014195	control	BPH	50-55	n	3.9	NA	NA	Canada	yes	NA	16042172	14232672	1530037	89.2498
RNA014196	PCA	PCA	60-65	n	NA	6	6	Canada	no	no_library_on_fragment_analyzer	NA	NA	NA	NA
RNA014197	PCA	PCA	75-80	n	5.3	6	6	Canada	yes	NA	15699885	14127397	1491228	89.4444
RNA014198	PCA	PCA	55-60	n	4.85	7	3+4	Canada	yes	NA	18906876	17210075	5575869	67.6011
RNA014199	PCA	PCA	70-75	n	5.7	6	6	Canada	yes	NA	15450745	13970932	3340773	76.0877
RNA014200	control	BPH	50-55	n	10	NA	NA	Canada	yes	NA	15720941	13866009	1644408	88.1407
RNA014201	PCA	PCA	65-70	n	12	7	3+4	Canada	yes	NA	18846011	17037323	2714808	84.0655
RNA014202	PCA	PCA	60-65	y	NA	8	8	Canada	yes	NA	31460096	28013787	8491698	69.6874
RNA014203	PCA	PCA	70-75	n	5.6	7	3+4	Canada	yes	NA	16768708	15235465	2491867	83.6443
RNA014204	PCA	PCA	50-55	n	3.6	6	6	Canada	yes	NA	18502591	16784002	5470234	67.408
RNA014205	control	BPH	45-50	n	8.2	NA	NA	Canada	no	less_than_500000reads_after_deduplication	16868326	15237336	456776	97.0023
RNA014206	control	BPH	60-65	n	5.32	NA	NA	Canada	yes	NA	14486318	13048882	1450992	88.8803
RNA014207	control	BPH	60-65	n	0.7	NA	NA	Canada	yes	NA	14681452	13335725	3973240	70.206
RNA014208	PCA	PCA	65-70	n	10.88	8	8	Canada	yes	NA	15074740	13690834	1178181	91.3944
RNA014209	PCA	PCA	50-55	n	3	8	8	Canada	yes	NA	14081183	12759194	545712	95.723
RNA014210	control	BPH	45-50	n	4.1	NA	NA	Canada	yes	NA	14936090	13446320	3546006	73.6284
RNA014211	control	BPH	60-65	n	4.2	NA	NA	Canada	yes	NA	17797752	16096137	546368	96.6056
RNA014212	control	BPH	55-60	n	7	NA	NA	Canada	yes	NA	15399940	13700661	2538508	81.4716
RNA014213	control	BPH	55-60	n	7.2	NA	NA	Canada	no	no_library_on_fragment_analyzer	NA	NA	NA	NA
RNA014214	control	BPH	65-70	n	6.29	NA	NA	Canada	yes	NA	13086256	11550371	514440	95.5461
RNA014215	PCA	PCA	60-65	n	NA	6	6	Canada	yes	NA	16052220	14593113	3617592	75.2103
RNA014216	control	BPH	60-65	y	2.5	NA	NA	Canada	yes	NA	15502712	14072893	1107232	92.1322
RNA014217	control	BPH	65-70	n	4.9	NA	NA	Canada	no	less_than_500000reads_after_deduplication	20233661	17806515	434008	97.5626
RNA014218	PCA	PCA	65-70	n	5.9	7	3+4	Canada	yes	NA	17939994	16227092	1664388	89.7432
RNA014219	control	BPH	55-60	n	3.5	NA	NA	Canada	yes	NA	17248368	15562300	621005	96.0096
RNA014220	PCA	PCA	60-65	n	5.2	7	3+4	Canada	no	no_library_on_fragment_analyzer	NA	NA	NA	NA
RNA014221	PCA	PCA	55-60	n	9.38	8	8	Canada	yes	NA	14517156	13226784	3543450	73.21
RNA014222	control	BPH	65-70	n	5.18	NA	NA	Canada	yes	NA	17786882	16061806	5770002	64.0763
RNA014447	PCA	PCA	45-50	NA	3.4	7	4+3	Belgium	yes	NA	16963687	14900055	3682643	75.2844
RNA014448	PCA	PCA	60-65	NA	15.9	8	4+4	Belgium	no	no_library_on_fragment_analyzer	NA	NA	NA	NA
RNA014449	PCA	PCA	60-65	NA	10.9	8	4+4	Belgium	yes	NA	19031105	17210685	8463156	50.8262
RNA014450	PCA	PCA	55-60	NA	6.44	7	4+3	Belgium	no	no_library_on_fragment_analyzer	NA	NA	NA	NA
RNA014451	PCA	PCA	70-75	NA	11.4	7	4+3	Belgium	yes	NA	14873942	13338170	1921532	85.5937
RNA014452	PCA	PCA	70-75	NA	16.14	9	4+5	Belgium	yes	NA	12979093	11384137	3390024	70.2215
